# Circulating LIGHT (TNFSF14) and Interleukin-18 Levels in Sepsis-Induced Multi-Organ Injuries

**DOI:** 10.1101/2021.05.25.21257799

**Authors:** Hui-Qi Qu, James Snyder, John Connolly, Joseph Glessner, Charlly Kao, Patrick Sleiman, Hakon Hakonarson

## Abstract

The novel therapeutic target cytokine LIGHT (TNFSF14) was recently shown to play a major role in COVID19-induced acute respiratory distress syndrome (ARDS). This study aims to investigate the associations of plasma LIGHT and another potentially targetable cytokine, Interleukin-18 (IL-18), with ARDS, acute hypoxic respiratory failure (AHRF) or acute kidney injury (AKI), caused by non-COVID19 viral or bacterial sepsis. A cohort of 280 subjects diagnosed with sepsis, including 91 cases with sepsis triggered by viral infections, were investigated in this cohort study. Day 0 plasma LIGHT and IL-18, as well as 59 other biomarkers (cytokines, chemokines and acute-phase reactants) were measured by sensitive bead immunoassay and associated with symptom severity. We observed significantly increased LIGHT level in both bacterial sepsis patients (P=1.80E-05) and patients with sepsis from viral infections (P=1.78E-03). In bacterial sepsis, increased LIGHT level was associated with ARDS, AKI and higher Apache III scores, findings also supported by correlations of LIGHT with other biomarkers of organ failures. IL-18 levels were highly variable across individuals, and consistently correlated with Apache III scores, mortality, and AKI, in both bacterial and viral sepsis. There was no correlation between LIGHT and IL-18. For the first time, we demonstrate independent effects of LIGHT and IL-18 in septic organ failures. The association of plasma LIGHT with AHRF suggests that targeting the pathway warrants exploration, and ongoing trials may soon elucidate whether this is beneficial. Given the large variance of plasma IL-18 among septic subjects, targeting this pathway requires a precision application.
