## Supplementary material for "Circulating LIGHT (TNFSF14) and Interleukin-18 Levels in Sepsis-Induced Multi-Organ Injuries": Table S1

### Sheet: Sheet1
Table S1 Sixty-one Inflammation biomarkers investigated in this study
Adiponectin, ug/mL	Interleukin-2 (IL-2), pg/mL
Alpha-1-Antitrypsin (AAT), mg/mL	Interleukin-3 (IL-3), ng/mL
Alpha-2-Macroglobulin (A2Macro), mg/mL	Interleukin-4 (IL-4), pg/mL
Angiopoietin-1 (ANG-1), ng/mL	Interleukin-5 (IL-5), pg/mL
Apolipoprotein(a) (Lp(a)), ug/mL	Interleukin-6 (IL-6), pg/mL
Beta-2-Microglobulin (B2M), ug/mL	Interleukin-7 (IL-7), pg/mL
Brain-Derived Neurotrophic Factor (BDNF), ng/mL	Interleukin-8 (IL-8), pg/mL
Carbonic anhydrase 9 (CA-9), ng/mL	Macrophage Inflammatory Protein-1 alpha (MIP-1 alpha), pg/mL
Complement C3 (C3), mg/mL	Macrophage Inflammatory Protein-1 beta (MIP-1 beta), pg/mL
C-Reactive Protein (CRP), ug/mL	Matrix Metalloproteinase-3 (MMP-3), ng/mL
Decorin, ng/mL	Matrix Metalloproteinase-9 (MMP-9), ng/mL
EN-RAGE, ng/mL	Monocyte Chemotactic Protein 1 (MCP-1), pg/mL
Eotaxin-1, pg/mL	Myoglobin, ng/mL
Factor VII, ng/mL	Plasminogen Activator Inhibitor 1 (PAI-1), ng/mL
Ferritin (FRTN), ng/mL	Platelet endothelial cell adhesion molecule (PECAM-1), ng/mL
Fibrinogen, mg/mL	Pulmonary and Activation-Regulated Chemokine (PARC), ng/mL
Granulocyte-Macrophage Colony-Stimulating Factor (GM-CSF), pg/mL	Pulmonary surfactant-associated protein D (SP-D), ng/mL
Haptoglobin, mg/mL	Serum Amyloid P-Component (SAP), ug/mL
Immunoglobulin A (IgA), mg/mL	Stem Cell Factor (SCF), pg/mL
Immunoglobulin M (IgM), mg/mL	T-Cell-Specific Protein RANTES (RANTES), ng/mL
Intercellular Adhesion Molecule 1 (ICAM-1), ng/mL	Thyroxine-Binding Globulin (TBG), ug/mL
Interferon gamma (IFN-gamma), pg/mL	Tissue Inhibitor of Metalloproteinases 1 (TIMP-1), ng/mL
Interleukin-1 alpha (IL-1 alpha), ng/mL	Tumor Necrosis Factor alpha (TNF-alpha), pg/mL
Interleukin-1 beta (IL-1 beta), pg/mL	Tumor Necrosis Factor beta (TNF-beta), pg/mL
Interleukin-1 receptor antagonist (IL-1ra), pg/mL	Tumor Necrosis Factor Ligand Superfamily Member 14 Free Simoa (LIGHT Free Simoa), pg/mL
Interleukin-10 (IL-10), pg/mL	Tumor necrosis factor receptor 2 (TNFR2), ng/mL
Interleukin-12 Subunit p40 (IL-12p40), ng/mL	Vascular Cell Adhesion Molecule-1 (VCAM-1), ng/mL
Interleukin-12 Subunit p70 (IL-12p70), pg/mL	Vascular Endothelial Growth Factor (VEGF), pg/mL
Interleukin-17 (IL-17), pg/mL	Vitamin D-Binding Protein (VDBP), ug/mL
Interleukin-18 (IL-18), pg/mL	von Willebrand Factor (vWF), ug/mL
Interleukin-18-binding protein (IL-18bp), ng/mL
