## Supplementary material for "Circulating LIGHT (TNFSF14) and Interleukin-18 Levels in Sepsis-Induced Multi-Organ Injuries": Table S2

### Sheet: Sheet1
0		Table S2 Scanning for LIGHT cutoff by association tests
1		LIGHT association with sepsis	LIGHT association with APACHE III in sepsis
2		At 10th percentile cutoff of 3.583518938	At 10th percentile cutoff of 3.737669618
3	Neg	[11, 10]	[9, 9]
4	Pos	[178, 12]	[85, 86]
5	P value	3.7775e-08	0.822601
6		At 15th percentile cutoff of 3.737669618	At 15th percentile cutoff of 3.850147602
7	Neg	[18, 12]	[13, 15]
8	Pos	[171, 10]	[81, 80]
9	P value	6.65534e-08	0.861531
10		At 20th percentile cutoff of 3.850147602	At 20th percentile cutoff of 3.912023005
11	Neg	[28, 13]	[16, 21]
12	Pos	[161, 9]	[78, 74]
13	P value	2.82959e-06	0.485553
14		At 25th percentile cutoff of 3.9219243190000004	At 25th percentile cutoff of 3.951243719
15	Neg	[40, 13]	[20, 23]
16	Pos	[149, 9]	[74, 72]
17	P value	0.000291917	0.758428
18		At 30th percentile cutoff of 3.9702919139999997	At 30th percentile cutoff of 4.007333185
19	Neg	[48, 13]	[26, 30]
20	Pos	[141, 9]	[68, 65]
21	P value	0.00228168	0.666686
22		At 35th percentile cutoff of 4.007333185	At 35th percentile cutoff of 4.077537444
23	Neg	[56, 14]	[31, 33]
24	Pos	[133, 8]	[63, 62]
25	P value	0.00300744	0.919028
26		At 40th percentile cutoff of 4.077537444	At 40th percentile cutoff of 4.127134385
27	Neg	[64, 15]	[35, 40]
28	Pos	[125, 7]	[59, 55]
29	P value	0.00355481	0.592151
30		At 45th percentile cutoff of 4.143134726	At 45th percentile cutoff of 4.189654742
31	Neg	[77, 17]	[37, 47]
32	Pos	[112, 5]	[57, 48]
33	P value	0.00239538	0.210416
34		At 50th percentile cutoff of 4.189654742	At 50th percentile cutoff of 4.276666119
35	Neg	[84, 19]	[44, 50]
36	Pos	[105, 3]	[50, 45]
37	P value	0.000469753	0.512431
38		At 55th percentile cutoff of 4.324110727000001	At 55th percentile cutoff of 4.4330432832
39	Neg	[96, 20]	[46, 58]
40	Pos	[93, 2]	[48, 37]
41	P value	0.000799526	0.126519
42		At 60th percentile cutoff of 4.465908119	At 60th percentile cutoff of 4.553876892
43	Neg	[105, 20]	[49, 63]
44	Pos	[84, 2]	[45, 32]
45	P value	0.00303062	0.0662383
46		At 65th percentile cutoff of 4.579839228999999	At 65th percentile cutoff of 4.638575260400001
47	Neg	[117, 20]	[55, 68]
48	Pos	[72, 2]	[39, 27]
49	P value	0.013811	0.0833232
50		At 70th percentile cutoff of 4.709530201000001	At 70th percentile cutoff of 4.7723436698
51	Neg	[127, 20]	[56, 76]
52	Pos	[62, 2]	[38, 19]
53	P value	0.0408612	0.00372342
54		At 75th percentile cutoff of 4.875197323	At 75th percentile cutoff of 4.912654886
55	Neg	[136, 21]	[57, 83]
56	Pos	[53, 1]	[37, 12]
57	P value	0.0329937	5.6558e-05
58		At 80th percentile cutoff of 5.023880521000001	At 80th percentile cutoff of 5.075173815
59	Neg	[146, 21]	[66, 84]
60	Pos	[43, 1]	[28, 11]
61	P value	0.0868785	0.00357946
62		At 85th percentile cutoff of 5.1758943125000005	At 85th percentile cutoff of 5.265785601599999
63	Neg	[158, 21]	[74, 86]
64	Pos	[31, 1]	[20, 9]
65	P value	0.248758	0.0404394
66		At 90th percentile cutoff of 5.407171771000001	At 90th percentile cutoff of 5.482099217600002
67	Neg	[168, 21]	[81, 89]
68	Pos	[21, 1]	[13, 6]
69	P value	0.558443	0.14002
